# Interferon-driven T-cell activation and a senescence-associated signature characterize clinically active adult localized scleroderma

**DOI:** 10.64898/2026.11.23.26368779

**Authors:** Lauren Khoury, Adrien Osakwe, Elvis Martinez-Jaramillo, Don Vu, Ajay Rajaram, Abdulmalik Alqahtani, May Chergui, Mohammed Osman, Philippe Lefrançois, Liqin Xu, Yue Li, Elena Netchiporouk

## Abstract

**Background:** Localized scleroderma (LS, morphea) is an immune-mediated fibrosing skin disease whose molecular basis in adults, and its variation with clinical activity and histological stage, are poorly defined.

**Objectives:** To characterize transcriptional, cellular and senescence-associated programs in adult LS by clinical activity, histological stage and subtype, and to compare them with those of other inflammatory skin diseases.

**Methods:** We performed bulk RNA sequencing of archival lesional skin from 60 adults with LS and 22 healthy controls (HC), with enrichment analyses, cell-type deconvolution, immune-module scoring, cross-disease comparison and p16^INK4a^ immunohistochemistry.

**Results:** LS lesions showed 704 differentially expressed genes versus HC, enriched for interferon signaling, antigen presentation and T-helper differentiation pathways; changes were extensive in clinically active (n = 49) and histologically inflammatory (n = 21) lesions but limited in fibrotic lesions (n = 33). Deconvolution inferred expansion of fibroblasts, macrophages and regulatory, cytotoxic and helper T cells, with co-expression of effector and checkpoint genes in T-cell profiles (*IFNG*, *GZMK*, *LAG3*, *TIGIT*). Th1 and Th17 activity was higher in inflammatory than in fibrotic lesions, whereas Th2 activity did not differ between them. A senescence-associated gene set was enriched in LS (normalized enrichment score 1.64), including fibrotic lesions (nominal P <0.05), and dermal p16INK4a-positive cell density was higher than in HC (median 113.9 vs 36.0 cells/mm²; P = 0.003). LS signatures most closely resembled those of cutaneous lupus erythematosus and lichen planus.

**Conclusions:** Adult LS shows interferon-associated T-cell activation, most pronounced in clinically active and histologically inflammatory disease, and a senescence-associated signature. Type-2 and senescence-associated programs persist in fibrotic lesions. These findings support Janus kinase–signal transducer and activator of transcription (JAK–STAT) inhibition in active disease and trials of senescence-modulating therapies across disease stages.

**Plain language summary:** *What is happening in the skin of adults with morphea?:* Morphea, also called localized scleroderma, causes patches of skin to become inflamed and then hard and tight. It can leave lasting marks and limit movement. Most research on how morphea develops has been done in children, so less is known about adults, and treatment for adults is often chosen by trial and error. We studied skin samples from 60 adults with morphea and 22 people without skin disease. We measured which genes were switched on in the skin and used computer methods to estimate which types of cells were present. We also stained the samples for a marker of aged cells that have stopped dividing, called senescent cells. Skin from people with active, inflamed morphea showed strong signals from the immune system, especially from T cells, a type of white blood cell. Many of these signals were driven by interferon, a chemical messenger of inflammation. A second immune pathway that is linked to scarring, called Th2, was switched on in both inflamed and hardened skin. Morphea skin also showed signs of senescent cells, even in hardened areas. Our findings suggest that adults with morphea could be treated according to how active their disease is. Medicines that block interferon signals, called JAK inhibitors, may help people with active disease. Medicines that may reduce the harm caused by senescent cells, such as GLP-1 medicines used for diabetes and weight loss, deserve testing in clinical trials.
