## Supplementary table 19 for "Interferon-driven T-cell activation and a senescence-associated signature characterize clinically active adult localized scleroderma"

	group1	group2	p	p.adj	p.format	p.signif	method	group1_mean	group2_mean	CellType	Factor
1	Healthy	Inflammatory	2.9934447516976e-05	4.5e-05	3.0e-05	****	Wilcoxon	0.509662455992885	0.19520449874505	keratinocyte	Group
2	Healthy	Fibrotic	3.92773791702107e-06	1.2e-05	3.9e-06	****	Wilcoxon	0.509662455992885	0.245173140184904	keratinocyte	Group
3	Inflammatory	Fibrotic	0.0442782030238617	0.044	0.044	*	Wilcoxon	0.19520449874505	0.245173140184904	keratinocyte	Group
4	Healthy	Inflammatory	3.41309079269889e-05	5.1e-05	3.4e-05	****	Wilcoxon	0.0695468440149579	0.0298797401521587	melanocyte	Group
5	Healthy	Fibrotic	3.20640497172236e-05	5.1e-05	3.2e-05	****	Wilcoxon	0.0695468440149579	0.0323097068773226	melanocyte	Group
6	Inflammatory	Fibrotic	0.350101181055328	0.35	0.35	ns	Wilcoxon	0.0298797401521587	0.0323097068773226	melanocyte	Group
7	Healthy	Inflammatory	0.0699950643593391	0.1	0.070	ns	Wilcoxon	0.0110955731526284	0.0127747619576386	endothelial cell of lymphatic vessel	Group
8	Healthy	Fibrotic	0.0485733952544942	0.1	0.049	*	Wilcoxon	0.0110955731526284	0.0114564846183151	endothelial cell of lymphatic vessel	Group
9	Inflammatory	Fibrotic	0.846608705621447	0.85	0.847	ns	Wilcoxon	0.0127747619576386	0.0114564846183151	endothelial cell of lymphatic vessel	Group
10	Healthy	Inflammatory	0.000824976800963338	0.0012	0.00082	***	Wilcoxon	0.176720622074934	0.326383543292276	skin fibroblast	Group
11	Healthy	Fibrotic	5.32689307029686e-06	1.6e-05	5.3e-06	****	Wilcoxon	0.176720622074934	0.395158034619884	skin fibroblast	Group
12	Inflammatory	Fibrotic	0.132363578203835	0.13	0.13236	ns	Wilcoxon	0.326383543292276	0.395158034619884	skin fibroblast	Group
13	Healthy	Inflammatory	0.00389283026950342	0.012	0.0039	**	Wilcoxon	0.000106411741559203	0.00112169792831025	Langerhans cell	Group
14	Healthy	Fibrotic	0.0781529869637696	0.12	0.0782	ns	Wilcoxon	0.000106411741559203	0.000949215267871012	Langerhans cell	Group
15	Inflammatory	Fibrotic	0.22295361568409	0.22	0.2230	ns	Wilcoxon	0.00112169792831025	0.000949215267871012	Langerhans cell	Group
16	Healthy	Inflammatory	5.69161346804106e-05	0.00017	5.7e-05	****	Wilcoxon	0.0261139421018608	0.0431495502504387	helper T cell	Group
17	Healthy	Fibrotic	0.116529523416955	0.12	0.117	ns	Wilcoxon	0.0261139421018608	0.0331407518442695	helper T cell	Group
18	Inflammatory	Fibrotic	0.0191686269426004	0.029	0.019	*	Wilcoxon	0.0431495502504387	0.0331407518442695	helper T cell	Group
19	Healthy	Inflammatory	0.0739303410714956	0.16	0.074	ns	Wilcoxon	0.0568907495323435	0.0591569559725148	endothelial cell of vascular tree	Group
20	Healthy	Fibrotic	0.104854306300368	0.16	0.105	ns	Wilcoxon	0.0568907495323435	0.0533760843586302	endothelial cell of vascular tree	Group
21	Inflammatory	Fibrotic	0.819156817588541	0.82	0.819	ns	Wilcoxon	0.0591569559725148	0.0533760843586302	endothelial cell of vascular tree	Group
22	Healthy	Inflammatory	3.61199740651142e-11	1.1e-10	3.6e-11	****	Wilcoxon	0.00287452254613764	0.0445198776398626	cytotoxic T cell	Group
23	Healthy	Fibrotic	1.2158053825597e-06	1.8e-06	1.2e-06	****	Wilcoxon	0.00287452254613764	0.027840992932837	cytotoxic T cell	Group
24	Inflammatory	Fibrotic	0.0339046191418349	0.034	0.034	*	Wilcoxon	0.0445198776398626	0.027840992932837	cytotoxic T cell	Group
25	Healthy	Inflammatory	7.60420506633982e-12	2.3e-11	7.6e-12	****	Wilcoxon	0.0122543307522545	0.0950792288504655	regulatory T cell	Group
26	Healthy	Fibrotic	6.69345099882457e-11	1e-10	6.7e-11	****	Wilcoxon	0.0122543307522545	0.0598846292178797	regulatory T cell	Group
27	Inflammatory	Fibrotic	0.00182972461108141	0.0018	0.0018	**	Wilcoxon	0.0950792288504655	0.0598846292178797	regulatory T cell	Group
28	Healthy	Inflammatory	0.0179367126407759	0.033	0.018	*	Wilcoxon	0.00243896075518433	0.00743974635634738	natural killer cell	Group
29	Healthy	Fibrotic	0.51150671820225	0.51	0.512	ns	Wilcoxon	0.00243896075518433	0.00403496150522764	natural killer cell	Group
30	Inflammatory	Fibrotic	0.0222088537576102	0.033	0.022	*	Wilcoxon	0.00743974635634738	0.00403496150522764	natural killer cell	Group
31	Healthy	Inflammatory	2.21556118812877e-07	6.6e-07	2.2e-07	****	Wilcoxon	0.0285297220866343	0.0863469194729735	macrophage	Group
32	Healthy	Fibrotic	5.88832134907752e-06	8.8e-06	5.9e-06	****	Wilcoxon	0.0285297220866343	0.0586447121830788	macrophage	Group
33	Inflammatory	Fibrotic	0.0201397746239922	0.02	0.02	*	Wilcoxon	0.0863469194729735	0.0586447121830788	macrophage	Group
34	Healthy	Inflammatory	0.0626291086209271	0.19	0.063	ns	Wilcoxon	0.000248011285043409	0.00047499403330732	innate lymphoid cell	Group
35	Healthy	Fibrotic	0.379381530121069	0.38	0.379	ns	Wilcoxon	0.000248011285043409	0.000203038371838755	innate lymphoid cell	Group
36	Inflammatory	Fibrotic	0.332121592611229	0.38	0.332	ns	Wilcoxon	0.00047499403330732	0.000203038371838755	innate lymphoid cell	Group
37	Healthy	Inflammatory	0.00253123841408286	0.0076	0.0025	**	Wilcoxon	0.00321477580415648	0.020823584966597	plasma cell	Group
38	Healthy	Fibrotic	0.157597566624732	0.16	0.1576	ns	Wilcoxon	0.00321477580415648	0.0160654627824493	plasma cell	Group
39	Inflammatory	Fibrotic	0.157008240662876	0.16	0.1570	ns	Wilcoxon	0.020823584966597	0.0160654627824493	plasma cell	Group
40	Healthy	Inflammatory	1.56604230923356e-06	4.7e-06	1.6e-06	****	Wilcoxon	0.00432662356429846	0.0173818444050691	dendritic cell	Group
41	Healthy	Fibrotic	0.000145027711987388	0.00022	0.00015	***	Wilcoxon	0.00432662356429846	0.0128538163691397	dendritic cell	Group
42	Inflammatory	Fibrotic	0.0885925146326159	0.089	0.08859	ns	Wilcoxon	0.0173818444050691	0.0128538163691397	dendritic cell	Group
43	Healthy	Inflammatory	0.179368910439815	0.47	0.18	ns	Wilcoxon	2.65819395424072e-05	7.38247190923588e-07	inflammatory macrophage	Group
44	Healthy	Fibrotic	0.938910898901019	0.94	0.94	ns	Wilcoxon	2.65819395424072e-05	6.31431820644987e-07	inflammatory macrophage	Group
45	Inflammatory	Fibrotic	0.314739051775346	0.47	0.31	ns	Wilcoxon	7.38247190923588e-07	6.31431820644987e-07	inflammatory macrophage	Group
46	Healthy	Inflammatory	0.142794502013729	0.21	0.143	ns	Wilcoxon	0.00333632130198234	3.97419055706443e-06	monocyte-derived dendritic cell	Group
47	Healthy	Fibrotic	0.0240722727958243	0.072	0.024	*	Wilcoxon	0.00333632130198234	2.47851416077028e-06	monocyte-derived dendritic cell	Group
48	Inflammatory	Fibrotic	0.297954841667503	0.3	0.298	ns	Wilcoxon	3.97419055706443e-06	2.47851416077028e-06	monocyte-derived dendritic cell	Group
49	Healthy	Inflammatory	0.0116989832742847	0.035	0.012	*	Wilcoxon	6.54825830353171e-05	0.00271323101444168	conventional dendritic cell	Group
50	Healthy	Fibrotic	0.479074374651604	0.48	0.479	ns	Wilcoxon	6.54825830353171e-05	0.000625969297225695	conventional dendritic cell	Group
51	Inflammatory	Fibrotic	0.0620669842454925	0.093	0.062	ns	Wilcoxon	0.00271323101444168	0.000625969297225695	conventional dendritic cell	Group
52	Healthy	Inflammatory	0.971235169276927	0.97	0.97	ns	Wilcoxon	0.0538307182834435	0.0453288248234949	pericyte	Group
53	Healthy	Fibrotic	0.804918666366212	0.97	0.80	ns	Wilcoxon	0.0538307182834435	0.037750140781718	pericyte	Group
54	Inflammatory	Fibrotic	0.929938034035372	0.97	0.93	ns	Wilcoxon	0.0453288248234949	0.037750140781718	pericyte	Group
55	Healthy	Inflammatory	0.0416283346222188	0.062	0.042	*	Wilcoxon	0.0301478977647247	0.00144174155339112	Schwann cell	Group
56	Healthy	Fibrotic	0.0181176810864299	0.054	0.018	*	Wilcoxon	0.0301478977647247	0.000721883809612885	Schwann cell	Group
57	Inflammatory	Fibrotic	0.846608705621447	0.85	0.847	ns	Wilcoxon	0.00144174155339112	0.000721883809612885	Schwann cell	Group
58	Healthy	Inflammatory	0.123718556094798	0.37	0.12	ns	Wilcoxon	0.00856945272239439	0.0107745461479145	mast cell	Group
59	Healthy	Fibrotic	0.361065502443343	0.49	0.36	ns	Wilcoxon	0.00856945272239439	0.00980786503181497	mast cell	Group
60	Inflammatory	Fibrotic	0.492242122321786	0.49	0.49	ns	Wilcoxon	0.0107745461479145	0.00980786503181497	mast cell	Group
61	Healthy	Active	1.37788470532633e-07	1.4e-07	1.4e-07	****	Wilcoxon	0.509662455992885	0.204738168560518	keratinocyte	Activity
62	Healthy	Active	3.25772273412464e-07	3.3e-07	3.3e-07	****	Wilcoxon	0.0695468440149579	0.0282536479811113	melanocyte	Activity
63	Healthy	Active	0.024830509089475	0.025	0.025	*	Wilcoxon	0.0110955731526284	0.0116168030170643	endothelial cell of lymphatic vessel	Activity
64	Healthy	Active	6.04294737197174e-06	6e-06	6e-06	****	Wilcoxon	0.176720622074934	0.367124735082936	skin fibroblast	Activity
65	Healthy	Active	0.0017201872631461	0.0017	0.0017	**	Wilcoxon	0.000106411741559203	0.00114415965948008	Langerhans cell	Activity
66	Healthy	Active	0.00197088589485735	0.002	0.002	**	Wilcoxon	0.0261139421018608	0.0381483908597219	helper T cell	Activity
67	Healthy	Active	0.072204439818247	0.072	0.072	ns	Wilcoxon	0.0568907495323435	0.0550570515401013	endothelial cell of vascular tree	Activity
68	Healthy	Active	1.56450760523079e-10	1.6e-10	1.6e-10	****	Wilcoxon	0.00287452254613764	0.0395534004266412	cytotoxic T cell	Activity
69	Healthy	Active	2.96080492863404e-14	3e-14	3e-14	****	Wilcoxon	0.0122543307522545	0.083495189489125	regulatory T cell	Activity
70	Healthy	Active	0.0217061430856527	0.022	0.022	*	Wilcoxon	0.00243896075518433	0.00664800585623434	natural killer cell	Activity
71	Healthy	Active	1.93877947532395e-09	1.9e-09	1.9e-09	****	Wilcoxon	0.0285297220866343	0.0790140757253008	macrophage	Activity
72	Healthy	Active	0.186883633442574	0.19	0.19	ns	Wilcoxon	0.000248011285043409	0.000335861391274711	innate lymphoid cell	Activity
73	Healthy	Active	0.0575321876860201	0.058	0.058	ns	Wilcoxon	0.00321477580415648	0.0159343941714257	plasma cell	Activity
74	Healthy	Active	1.6422656313658e-07	1.6e-07	1.6e-07	****	Wilcoxon	0.00432662356429846	0.0167249762540522	dendritic cell	Activity
75	Healthy	Active	0.582716411426172	0.58	0.58	ns	Wilcoxon	2.65819395424072e-05	6.89965287109792e-07	inflammatory macrophage	Activity
76	Healthy	Active	0.11920381737417	0.12	0.12	ns	Wilcoxon	0.00333632130198234	3.94303906792658e-06	monocyte-derived dendritic cell	Activity
77	Healthy	Active	0.0106409372853659	0.011	0.011	*	Wilcoxon	6.54825830353171e-05	0.00209270796556929	conventional dendritic cell	Activity
78	Healthy	Active	0.670237135118814	0.67	0.67	ns	Wilcoxon	0.0538307182834435	0.0393581337578946	pericyte	Activity
79	Healthy	Active	0.0127990428450894	0.013	0.013	*	Wilcoxon	0.0301478977647247	0.000797169782379486	Schwann cell	Activity
80	Healthy	Active	0.208623657736338	0.21	0.21	ns	Wilcoxon	0.00856945272239439	0.00995849547481441	mast cell	Activity
81	Healthy	LS	9.43171875309901e-07	9.4e-07	9.4e-07	****	Wilcoxon	0.509662455992885	0.217037441636858	keratinocyte	Cond
82	Healthy	LS	1.59871956365796e-06	1.6e-06	1.6e-06	****	Wilcoxon	0.0695468440149579	0.0296290855004092	melanocyte	Cond
83	Healthy	LS	0.0349600587260716	0.035	0.035	*	Wilcoxon	0.0110955731526284	0.0114904832327099	endothelial cell of lymphatic vessel	Cond
84	Healthy	LS	7.30801193660147e-06	7.3e-06	7.3e-06	****	Wilcoxon	0.176720622074934	0.368311108077633	skin fibroblast	Cond
85	Healthy	LS	0.00640503444972292	0.0064	0.0064	**	Wilcoxon	0.000106411741559203	0.0010356461678745	Langerhans cell	Cond
86	Healthy	LS	0.00356061610622169	0.0036	0.0036	**	Wilcoxon	0.0261139421018608	0.0372112662350326	helper T cell	Cond
87	Healthy	LS	0.0647209933667596	0.065	0.065	ns	Wilcoxon	0.0568907495323435	0.0546797128769283	endothelial cell of vascular tree	Cond
88	Healthy	LS	5.74167779634494e-09	5.7e-09	5.7e-09	****	Wilcoxon	0.00287452254613764	0.0369611265531377	cytotoxic T cell	Cond
89	Healthy	LS	5.90037220886628e-11	5.9e-11	5.9e-11	****	Wilcoxon	0.0122543307522545	0.0780186679160463	regulatory T cell	Cond
90	Healthy	LS	0.0407537085273984	0.041	0.041	*	Wilcoxon	0.00243896075518433	0.00626281071942938	natural killer cell	Cond
91	Healthy	LS	1.08847255764742e-07	1.1e-07	1.1e-07	****	Wilcoxon	0.0285297220866343	0.0738213811751609	macrophage	Cond
92	Healthy	LS	0.18208410973077	0.18	0.18	ns	Wilcoxon	0.000248011285043409	0.000279531512564498	innate lymphoid cell	Cond
93	Healthy	LS	0.0241120402562645	0.024	0.024	*	Wilcoxon	0.00321477580415648	0.017979325465909	plasma cell	Cond
94	Healthy	LS	1.43980413554356e-06	1.4e-06	1.4e-06	****	Wilcoxon	0.00432662356429846	0.0156230829923189	dendritic cell	Cond
95	Healthy	LS	0.343568542082743	0.34	0.34	ns	Wilcoxon	2.65819395424072e-05	6.57373044501221e-07	inflammatory macrophage	Cond
96	Healthy	LS	0.0461849586349194	0.046	0.046	*	Wilcoxon	0.00333632130198234	3.54013558570052e-06	monocyte-derived dendritic cell	Cond
97	Healthy	LS	0.0417944124068298	0.042	0.042	*	Wilcoxon	6.54825830353171e-05	0.00171556982953714	conventional dendritic cell	Cond
98	Healthy	LS	0.679319686662179	0.68	0.68	ns	Wilcoxon	0.0538307182834435	0.0387175368432289	pericyte	Cond
99	Healthy	LS	0.00822802044681857	0.0082	0.0082	**	Wilcoxon	0.0301478977647247	0.000901775055744157	Schwann cell	Cond
100	Healthy	LS	0.141448464690649	0.14	0.14	ns	Wilcoxon	0.00856945272239439	0.010320250700847	mast cell	Cond
101	Healthy	Generalized	3.40075261867337e-05	5.1e-05	3.4e-05	****	Wilcoxon	0.509662455992885	0.204304351187198	keratinocyte	GCL
102	Healthy	Circumscribed	7.14621570844878e-06	2.1e-05	7.1e-06	****	Wilcoxon	0.509662455992885	0.202079514081864	keratinocyte	GCL
103	Generalized	Circumscribed	0.745484462206258	0.75	0.75	ns	Wilcoxon	0.204304351187198	0.202079514081864	keratinocyte	GCL
104	Healthy	Generalized	0.00110761752046373	0.0017	0.0011	**	Wilcoxon	0.0695468440149579	0.0349492601594597	melanocyte	GCL
105	Healthy	Circumscribed	1.2103338607799e-07	3.6e-07	1.2e-07	****	Wilcoxon	0.0695468440149579	0.0233256871587882	melanocyte	GCL
106	Generalized	Circumscribed	0.481203968871845	0.48	0.4812	ns	Wilcoxon	0.0349492601594597	0.0233256871587882	melanocyte	GCL
107	Healthy	Generalized	0.0867047894260943	0.17	0.087	ns	Wilcoxon	0.0110955731526284	0.0137194334755711	endothelial cell of lymphatic vessel	GCL
108	Healthy	Circumscribed	0.115196589417893	0.17	0.115	ns	Wilcoxon	0.0110955731526284	0.0100371545780561	endothelial cell of lymphatic vessel	GCL
109	Generalized	Circumscribed	0.626153261992791	0.63	0.626	ns	Wilcoxon	0.0137194334755711	0.0100371545780561	endothelial cell of lymphatic vessel	GCL
110	Healthy	Generalized	5.40248453643199e-05	0.00016	5.4e-05	****	Wilcoxon	0.176720622074934	0.417409845682537	skin fibroblast	GCL
111	Healthy	Circumscribed	0.000246586826217436	0.00037	0.00025	***	Wilcoxon	0.176720622074934	0.357547152447682	skin fibroblast	GCL
112	Generalized	Circumscribed	0.182152151025168	0.18	0.18215	ns	Wilcoxon	0.417409845682537	0.357547152447682	skin fibroblast	GCL
113	Healthy	Generalized	0.0269603152389264	0.04	0.0270	*	Wilcoxon	0.000106411741559203	0.00136483725341862	Langerhans cell	GCL
114	Healthy	Circumscribed	0.00226456870105166	0.0068	0.0023	**	Wilcoxon	0.000106411741559203	0.000994957127563014	Langerhans cell	GCL
115	Generalized	Circumscribed	0.935347551935574	0.94	0.9353	ns	Wilcoxon	0.00136483725341862	0.000994957127563014	Langerhans cell	GCL
116	Healthy	Generalized	0.279070036235257	0.28	0.2791	ns	Wilcoxon	0.0261139421018608	0.0342699183769233	helper T cell	GCL
117	Healthy	Circumscribed	0.0017596399556061	0.0053	0.0018	**	Wilcoxon	0.0261139421018608	0.0387340375284008	helper T cell	GCL
118	Generalized	Circumscribed	0.25369557616323	0.28	0.2537	ns	Wilcoxon	0.0342699183769233	0.0387340375284008	helper T cell	GCL
119	Healthy	Generalized	0.130827147434463	0.2	0.13	ns	Wilcoxon	0.0568907495323435	0.0588233113879796	endothelial cell of vascular tree	GCL
120	Healthy	Circumscribed	0.10997074283273	0.2	0.11	ns	Wilcoxon	0.0568907495323435	0.0516650028958507	endothelial cell of vascular tree	GCL
121	Generalized	Circumscribed	0.385513251043372	0.39	0.39	ns	Wilcoxon	0.0588233113879796	0.0516650028958507	endothelial cell of vascular tree	GCL
122	Healthy	Generalized	2.10010294950847e-05	3.2e-05	2.1e-05	****	Wilcoxon	0.00287452254613764	0.0301596668643089	cytotoxic T cell	GCL
123	Healthy	Circumscribed	6.75295655474678e-11	2e-10	6.8e-11	****	Wilcoxon	0.00287452254613764	0.0487043149829231	cytotoxic T cell	GCL
124	Generalized	Circumscribed	0.107039771934977	0.11	0.11	ns	Wilcoxon	0.0301596668643089	0.0487043149829231	cytotoxic T cell	GCL
125	Healthy	Generalized	8.16916637444404e-08	1.2e-07	8.2e-08	****	Wilcoxon	0.0122543307522545	0.0557634662758275	regulatory T cell	GCL
126	Healthy	Circumscribed	1.94329685028684e-12	5.8e-12	1.9e-12	****	Wilcoxon	0.0122543307522545	0.0934272798773511	regulatory T cell	GCL
127	Generalized	Circumscribed	0.0391753378756482	0.039	0.039	*	Wilcoxon	0.0557634662758275	0.0934272798773511	regulatory T cell	GCL
128	Healthy	Generalized	0.684716785000599	0.68	0.685	ns	Wilcoxon	0.00243896075518433	0.00341501248397596	natural killer cell	GCL
129	Healthy	Circumscribed	0.0118950242663362	0.036	0.012	*	Wilcoxon	0.00243896075518433	0.00812793797624877	natural killer cell	GCL
130	Generalized	Circumscribed	0.164699435872669	0.25	0.165	ns	Wilcoxon	0.00341501248397596	0.00812793797624877	natural killer cell	GCL
131	Healthy	Generalized	7.28183575639305e-05	0.00011	7.3e-05	****	Wilcoxon	0.0285297220866343	0.0678840706333308	macrophage	GCL
132	Healthy	Circumscribed	1.70835226108716e-08	5.1e-08	1.7e-08	****	Wilcoxon	0.0285297220866343	0.0819070867574109	macrophage	GCL
133	Generalized	Circumscribed	0.140871173714099	0.14	0.14	ns	Wilcoxon	0.0678840706333308	0.0819070867574109	macrophage	GCL
134	Healthy	Generalized	0.705430654460214	0.89	0.71	ns	Wilcoxon	0.000248011285043409	8.7561738134776e-05	innate lymphoid cell	GCL
135	Healthy	Circumscribed	0.521225505329896	0.89	0.52	ns	Wilcoxon	0.000248011285043409	0.000173440323483372	innate lymphoid cell	GCL
136	Generalized	Circumscribed	0.892450607421335	0.89	0.89	ns	Wilcoxon	8.7561738134776e-05	0.000173440323483372	innate lymphoid cell	GCL
137	Healthy	Generalized	0.790297615943197	0.79	0.7903	ns	Wilcoxon	0.00321477580415648	0.0111815258695299	plasma cell	GCL
138	Healthy	Circumscribed	0.00135811590841665	0.0041	0.0014	**	Wilcoxon	0.00321477580415648	0.0198784175569452	plasma cell	GCL
139	Generalized	Circumscribed	0.0751457362484234	0.11	0.0751	ns	Wilcoxon	0.0111815258695299	0.0198784175569452	plasma cell	GCL
140	Healthy	Generalized	0.0182008302808684	0.02	0.018	*	Wilcoxon	0.00432662356429846	0.0117385916787348	dendritic cell	GCL
141	Healthy	Circumscribed	8.93382144498120e-09	2.7e-08	8.9e-09	****	Wilcoxon	0.00432662356429846	0.0188637613443387	dendritic cell	GCL
142	Generalized	Circumscribed	0.0203155689994868	0.02	0.020	*	Wilcoxon	0.0117385916787348	0.0188637613443387	dendritic cell	GCL
143	Healthy	Generalized	0.833731632348962	0.98	0.83	ns	Wilcoxon	2.65819395424072e-05	7.39023277862366e-07	inflammatory macrophage	GCL
144	Healthy	Circumscribed	0.677372032698415	0.98	0.68	ns	Wilcoxon	2.65819395424072e-05	6.31377169941039e-07	inflammatory macrophage	GCL
145	Generalized	Circumscribed	0.978428664193549	0.98	0.98	ns	Wilcoxon	7.39023277862366e-07	6.31377169941039e-07	inflammatory macrophage	GCL
146	Healthy	Generalized	0.116775862853249	0.33	0.12	ns	Wilcoxon	0.00333632130198234	2.83460723913465e-06	monocyte-derived dendritic cell	GCL
147	Healthy	Circumscribed	0.326650648814041	0.33	0.33	ns	Wilcoxon	0.00333632130198234	4.26536080334922e-06	monocyte-derived dendritic cell	GCL
148	Generalized	Circumscribed	0.25369557616323	0.33	0.25	ns	Wilcoxon	2.83460723913465e-06	4.26536080334922e-06	monocyte-derived dendritic cell	GCL
149	Healthy	Generalized	0.254614042804328	0.3	0.2546	ns	Wilcoxon	6.54825830353171e-05	0.00166134210548483	conventional dendritic cell	GCL
150	Healthy	Circumscribed	0.00726619791910715	0.022	0.0073	**	Wilcoxon	6.54825830353171e-05	0.00172105160968801	conventional dendritic cell	GCL
151	Generalized	Circumscribed	0.302190229864546	0.3	0.3022	ns	Wilcoxon	0.00166134210548483	0.00172105160968801	conventional dendritic cell	GCL
152	Healthy	Generalized	0.87766687234797	0.88	0.88	ns	Wilcoxon	0.0538307182834435	0.0448536456848404	pericyte	GCL
153	Healthy	Circumscribed	0.423930602227273	0.64	0.42	ns	Wilcoxon	0.0538307182834435	0.0301513385600632	pericyte	GCL
154	Generalized	Circumscribed	0.277238156360573	0.64	0.28	ns	Wilcoxon	0.0448536456848404	0.0301513385600632	pericyte	GCL
155	Healthy	Generalized	0.0390204185924322	0.073	0.039	*	Wilcoxon	0.0301478977647247	0.000433317195441642	Schwann cell	GCL
156	Healthy	Circumscribed	0.048835457740859	0.073	0.049	*	Wilcoxon	0.0301478977647247	0.000394714193866656	Schwann cell	GCL
157	Generalized	Circumscribed	0.210781435445975	0.21	0.211	ns	Wilcoxon	0.000433317195441642	0.000394714193866656	Schwann cell	GCL
158	Healthy	Generalized	0.604278786929227	0.6	0.604	ns	Wilcoxon	0.00856945272239439	0.00797726831678644	mast cell	GCL
159	Healthy	Circumscribed	0.0145554069826896	0.022	0.015	*	Wilcoxon	0.00856945272239439	0.0122622542615035	mast cell	GCL
160	Generalized	Circumscribed	0.0106690163929201	0.022	0.011	*	Wilcoxon	0.00797726831678644	0.0122622542615035	mast cell	GCL
